# Uterine fluid transcriptome as potential non-invasive biomarker for predicting endometrial receptivity

**DOI:** 10.1101/2021.03.07.21253097

**Authors:** Aihua He, Hong Wu, Yangyun Zou, Cheng Wan, Jing Zhao, Qiong Zhang, Nenghui Liu, Donge Liu, Yumei Li, Jing Fu, Hui Li, Xi Huang, Tianli Yang, Chunxu Hu, Zhaojuan Hou, Yue Sun, Xin Dong, Jian Wu, Sijia Lu, Yanping Li

## Abstract

**Background:** The synchrony between the embryo and the receptive endometrium is essential for successful implantation. Therefore, a reliable non-invasive ER prediction method is highly demanded. We aimed to establish a method that could be used to predict endometrium receptivity non-invasively and to evaluate its clinical application potential in patients undergoing IVF.

**Methods:** The non-invasive RNA-seq based endometrial receptivity test (nirsERT) was established by sequencing and analyzing the RNA of uterine fluid from 48 IVF patients with normal ER. Subsequently, 22 IVF patients were recruited and analyzed the correlation between the predicted results of nirsERT and pregnancy outcomes.

**Results:** 87 marker genes and 3 hub genes were selected to establish the nirsERT. 10-fold cross-validation resulted in a mean accuracy of 93.0%. A small cohort retrospective observation showed that 77.8% (14/18) of IVF patients predicted with normal WOI had successful intrauterine pregnancies, while none of the 3 patients with displaced WOI had successful pregnancy.

**Conclusions:** nirsERT is potential for a non-invasive, accurate and same cycle testing for ER in reproductive clinic.

**Funding:** Funded by the National Natural Science Foundation of China (grant no. 8187061497) and the National Key Research and Developmental Program of China (grant no. 2018YFC1004800).

**Clinical trial number:** ChiCTR-DDD-17013375.
