## supplementary Table S1_clinical characteristics of participants for "Uterine fluid transcriptome as potential non-invasive biomarker for predicting endometrial receptivity"

### Sheet: Sheet1
	Table S1. Clinical characteristics of the participants.
	Characteristics	constructing nirsERT groups
	No. of patients (n)	48
	Age, Mean±SD, y	30.5±3.75
	BMI, Mean±SD, kg/m2	21.2±2.26
	Infertility duration, Median (IQR), y	3(1.0-5.0)
	AMH, Median (IQR), ng/ml	3.62(2.39-5.90)
	FSH, Mean±SD, mIU/ml	5.51±1.18
	AFC, Mean±SD	13.33±4.91
	Endometrial thickness, Mean±SD, mm	10.7±2.33
	Types of infertility
	Primary infertility(n)	3
	Secondary infertility(n)	45
	IVF indication
	Male factor(n)	3
	Tubal factor(n)	45
