## supplementary Table S2_functional enrichment of uterine fluid DEGs for "Uterine fluid transcriptome as potential non-invasive biomarker for predicting endometrial receptivity"

### Sheet: Fluid GO
Table S2. Functional enrichment of uterine fluid DEGs
Category	Term	Count	PValue	Fold Enrichment	FDR	Genes
Biological Process	GO:0007165~signal transduction	83	2.91649e-05	1.58581	0.0528698	ENSG00000128340, ENSG00000091831, ENSG00000104972, ENSG00000117598, ENSG00000011600, ENSG00000197081, ENSG00000184588, ENSG00000173848, ENSG00000135124, ENSG00000110492, ENSG00000127920, ENSG00000128805, ENSG00000115457, ENSG00000157601, ENSG00000076641, ENSG00000148926, ENSG00000107263, ENSG00000074660, ENSG00000151208, ENSG00000197471, ENSG00000141458, ENSG00000019582, ENSG00000169372, ENSG0000…
	GO:0045944~positive regulation of transcription from RNA polymerase II promoter	60	0.0139511	1.35672	22.4888	ENSG00000186260, ENSG00000162599, ENSG00000188313, ENSG00000091831, ENSG00000104972, ENSG00000170345, ENSG00000171223, ENSG00000114126, ENSG00000101017, ENSG00000104447, ENSG00000147862, ENSG00000113387, ENSG00000118689, ENSG00000125798, ENSG00000128602, ENSG00000135547, ENSG00000174953, ENSG00000150782, ENSG00000106366, ENSG00000069275, ENSG00000122877, ENSG00000106991, ENSG00000164985, ENSG0000…
	GO:0000122~negative regulation of transcription from RNA polymerase II promoter	50	0.00260161	1.54044	4.61367	ENSG00000124486, ENSG00000166888, ENSG00000162599, ENSG00000091831, ENSG00000113645, ENSG00000072401, ENSG00000102054, ENSG00000107882, ENSG00000101849, ENSG00000196781, ENSG00000130656, ENSG00000109118, ENSG00000157514, ENSG00000171223, ENSG00000180353, ENSG00000111424, ENSG00000145934, ENSG00000104447, ENSG00000185920, ENSG00000181722, ENSG00000168517, ENSG00000147862, ENSG00000100614, ENSG0000…
	GO:0045893~positive regulation of transcription, DNA-templated	39	0.0019808	1.67982	3.53136	ENSG00000171056, ENSG00000177105, ENSG00000091831, ENSG00000170345, ENSG00000101849, ENSG00000143869, ENSG00000005073, ENSG00000110492, ENSG00000120533, ENSG00000181163, ENSG00000102038, ENSG00000185920, ENSG00000125798, ENSG00000100614, ENSG00000118689, ENSG00000198707, ENSG00000164736, ENSG00000179222, ENSG00000177030, ENSG00000142166, ENSG00000122877, ENSG00000124479, ENSG00000169083, ENSG0000…
	GO:0006357~regulation of transcription from RNA polymerase II promoter	36	0.000855505	1.8108	1.53992	ENSG00000166888, ENSG00000171056, ENSG00000164331, ENSG00000170345, ENSG00000182606, ENSG00000171223, ENSG00000164684, ENSG00000180964, ENSG00000120533, ENSG00000114126, ENSG00000204219, ENSG00000116455, ENSG00000204065, ENSG00000108604, ENSG00000113387, ENSG00000125798, ENSG00000118689, ENSG00000147130, ENSG00000130254, ENSG00000167193, ENSG00000179222, ENSG00000177030, ENSG00000069275, ENSG0000…
	GO:0006954~inflammatory response	26	0.0367028	1.52174	49.2383	ENSG00000130775, ENSG00000174175, ENSG00000018280, ENSG00000170345, ENSG00000101336, ENSG00000151651, ENSG00000177733, ENSG00000168961, ENSG00000101017, ENSG00000160255, ENSG00000121807, ENSG00000196954, ENSG00000118503, ENSG00000165025, ENSG00000150782, ENSG00000171608, ENSG00000162711, ENSG00000135077, ENSG00000145901, ENSG00000090382, ENSG00000108840, ENSG00000172243, ENSG00000120915, ENSG0000…
	GO:0043065~positive regulation of apoptotic process	24	0.00919381	1.77458	15.4204	ENSG00000111707, ENSG00000168918, ENSG00000104972, ENSG00000138376, ENSG00000197081, ENSG00000140379, ENSG00000100292, ENSG00000173848, ENSG00000124664, ENSG00000140538, ENSG00000159842, ENSG00000099860, ENSG00000141968, ENSG00000068745, ENSG00000160307, ENSG00000178662, ENSG00000100300, ENSG00000091436, ENSG00000143947, ENSG00000174307, ENSG00000118689, ENSG00000089820, ENSG00000168395, ENSG0000…
	GO:0050900~leukocyte migration	21	5.04779e-07	3.81826	0.00091528	ENSG00000168918, ENSG00000197471, ENSG00000122223, ENSG00000147443, ENSG00000174175, ENSG00000019582, ENSG00000184588, ENSG00000140678, ENSG00000151012, ENSG00000147065, ENSG00000168003, ENSG00000103257, ENSG00000116815, ENSG00000026508, ENSG00000160255, ENSG00000198053, ENSG00000161638, ENSG00000184500, ENSG00000069849, ENSG00000155465, ENSG00000129244
	GO:0001525~angiogenesis	21	0.00267816	2.08892	4.74633	ENSG00000164736, ENSG00000025708, ENSG00000131477, ENSG00000150782, ENSG00000106366, ENSG00000123342, ENSG00000182718, ENSG00000106392, ENSG00000100292, ENSG00000173821, ENSG00000130770, ENSG00000118257, ENSG00000151651, ENSG00000182580, ENSG00000120708, ENSG00000128805, ENSG00000169398, ENSG00000161638, ENSG00000124440, ENSG00000166825, ENSG00000165025
	GO:0008360~regulation of cell shape	18	0.000186854	2.85201	0.338268	ENSG00000176438, ENSG00000023902, ENSG00000049860, ENSG00000101336, ENSG00000000938, ENSG00000153774, ENSG00000147065, ENSG00000131504, ENSG00000116574, ENSG00000160307, ENSG00000160255, ENSG00000112276, ENSG00000169398, ENSG00000102879, ENSG00000075711, ENSG00000204482, ENSG00000132970, ENSG00000133026
	GO:0032496~response to lipopolysaccharide	18	0.00117829	2.43464	2.11508	ENSG00000137752, ENSG00000142166, ENSG00000174175, ENSG00000018280, ENSG00000170345, ENSG00000134242, ENSG00000171223, ENSG00000177733, ENSG00000197894, ENSG00000159842, ENSG00000143507, ENSG00000114738, ENSG00000168961, ENSG00000101017, ENSG00000102575, ENSG00000100368, ENSG00000067182, ENSG00000148926
	GO:0042981~regulation of apoptotic process	18	0.0161739	1.87456	25.5966	ENSG00000179222, ENSG00000151208, ENSG00000091831, ENSG00000137752, ENSG00000103024, ENSG00000164733, ENSG00000104205, ENSG00000204397, ENSG00000115129, ENSG00000103202, ENSG00000169372, ENSG00000143869, ENSG00000196730, ENSG00000088808, ENSG00000135414, ENSG00000142864, ENSG00000196954, ENSG00000067182
	GO:0030335~positive regulation of cell migration	17	0.00906701	2.04945	15.2239	ENSG00000137575, ENSG00000122861, ENSG00000183779, ENSG00000149781, ENSG00000171608, ENSG00000000938, ENSG00000140538, ENSG00000131504, ENSG00000169398, ENSG00000102879, ENSG00000017427, ENSG00000161638, ENSG00000161921, ENSG00000113070, ENSG00000137845, ENSG00000091136, ENSG00000085719
	GO:0030036~actin cytoskeleton organization	16	0.00075457	2.73013	1.35941	ENSG00000177731, ENSG00000128340, ENSG00000177105, ENSG00000137575, ENSG00000158164, ENSG00000110880, ENSG00000100592, ENSG00000159842, ENSG00000131504, ENSG00000116574, ENSG00000162704, ENSG00000134516, ENSG00000102879, ENSG00000132970, ENSG00000163545, ENSG00000146122
	GO:0008152~metabolic process	16	0.00897269	2.1126	15.0775	ENSG00000213366, ENSG00000198721, ENSG00000151726, ENSG00000134201, ENSG00000163931, ENSG00000134109, ENSG00000111058, ENSG00000087253, ENSG00000163541, ENSG00000148834, ENSG00000090382, ENSG00000144959, ENSG00000121310, ENSG00000137992, ENSG00000120915, ENSG00000157426
	GO:0010629~negative regulation of gene expression	15	0.00352311	2.42872	6.19904	ENSG00000091831, ENSG00000165458, ENSG00000106991, ENSG00000134242, ENSG00000159640, ENSG00000135077, ENSG00000165655, ENSG00000168961, ENSG00000082175, ENSG00000163659, ENSG00000128602, ENSG00000124762, ENSG00000135547, ENSG00000184347, ENSG00000178562
	GO:0007229~integrin-mediated signaling pathway	14	0.000487896	3.13689	0.880983	ENSG00000149781, ENSG00000011600, ENSG00000101336, ENSG00000133246, ENSG00000000938, ENSG00000140678, ENSG00000151651, ENSG00000141968, ENSG00000115956, ENSG00000160255, ENSG00000169398, ENSG00000161638, ENSG00000165025, ENSG00000137845
	GO:0051056~regulation of small GTPase mediated signal transduction	14	0.00744346	2.31755	12.6697	ENSG00000111348, ENSG00000128340, ENSG00000177105, ENSG00000173848, ENSG00000186517, ENSG00000159842, ENSG00000141968, ENSG00000116574, ENSG00000163219, ENSG00000128805, ENSG00000196935, ENSG00000164691, ENSG00000089639, ENSG00000089820
	GO:0006260~DNA replication	14	0.0229486	2.00356	34.3585	ENSG00000162599, ENSG00000138376, ENSG00000149136, ENSG00000187109, ENSG00000102054, ENSG00000005007, ENSG00000132780, ENSG00000162521, ENSG00000128951, ENSG00000147862, ENSG00000178966, ENSG00000166803, ENSG00000017427, ENSG00000168395
	GO:0042384~cilium assembly	13	0.0100945	2.32556	16.8037	ENSG00000165115, ENSG00000086300, ENSG00000096872, ENSG00000134874, ENSG00000110047, ENSG00000068885, ENSG00000144451, ENSG00000138036, ENSG00000103351, ENSG00000196924, ENSG00000103494, ENSG00000164066, ENSG00000198707
	GO:0060271~cilium morphogenesis	13	0.0198326	2.12037	30.4571	ENSG00000165115, ENSG00000086300, ENSG00000046651, ENSG00000096872, ENSG00000134874, ENSG00000153317, ENSG00000110047, ENSG00000068885, ENSG00000144451, ENSG00000196924, ENSG00000103494, ENSG00000164066, ENSG00000198707
	GO:0050852~T cell receptor signaling pathway	13	0.0352826	1.94845	47.8641	ENSG00000168918, ENSG00000130775, ENSG00000072401, ENSG00000184588, ENSG00000171608, ENSG00000134242, ENSG00000082074, ENSG00000113558, ENSG00000143947, ENSG00000077264, ENSG00000076641, ENSG00000043462, ENSG00000178562
	GO:0022617~extracellular matrix disassembly	12	0.000566501	3.50247	1.02223	ENSG00000137745, ENSG00000026508, ENSG00000123342, ENSG00000163131, ENSG00000136167, ENSG00000106991, ENSG00000137312, ENSG00000132692, ENSG00000102265, ENSG00000135047, ENSG00000151651, ENSG00000137845
	GO:0071222~cellular response to lipopolysaccharide	12	0.0129039	2.35564	20.9826	ENSG00000135077, ENSG00000101017, ENSG00000104972, ENSG00000106366, ENSG00000108840, ENSG00000100300, ENSG00000184588, ENSG00000161921, ENSG00000005007, ENSG00000189067, ENSG00000118503, ENSG00000162711
	GO:0002576~platelet degranulation	11	0.0175894	2.36898	27.5139	ENSG00000197746, ENSG00000115956, ENSG00000106366, ENSG00000169851, ENSG00000174175, ENSG00000017427, ENSG00000196924, ENSG00000184500, ENSG00000197249, ENSG00000102265, ENSG00000084234
	GO:0030168~platelet activation	11	0.0346081	2.12179	47.1992	ENSG00000141968, ENSG00000128340, ENSG00000188313, ENSG00000101017, ENSG00000177105, ENSG00000060558, ENSG00000196924, ENSG00000136267, ENSG00000043462, ENSG00000141480, ENSG00000165025
	GO:0030308~negative regulation of cell growth	11	0.0464203	2.01657	57.763	ENSG00000164736, ENSG00000068745, ENSG00000158825, ENSG00000131238, ENSG00000164935, ENSG00000163132, ENSG00000197019, ENSG00000102054, ENSG00000184205, ENSG00000124762, ENSG00000184347
	GO:0006935~chemotaxis	11	0.0486238	2.00004	59.4981	ENSG00000025708, ENSG00000128340, ENSG00000168961, ENSG00000197471, ENSG00000011422, ENSG00000091317, ENSG00000122861, ENSG00000121807, ENSG00000134516, ENSG00000161921, ENSG00000169403
	GO:0001570~vasculogenesis	10	0.000820269	3.96112	1.47694	ENSG00000164736, ENSG00000131477, ENSG00000163659, ENSG00000106991, ENSG00000169398, ENSG00000128602, ENSG00000135547, ENSG00000044090, ENSG00000171223, ENSG00000148926
	GO:0043433~negative regulation of sequence-specific DNA binding transcription factor activity	10	0.00136399	3.69705	2.44455	ENSG00000178585, ENSG00000137193, ENSG00000091831, ENSG00000185920, ENSG00000100292, ENSG00000125798, ENSG00000107882, ENSG00000196924, ENSG00000215021, ENSG00000134107
	GO:0007169~transmembrane receptor protein tyrosine kinase signaling pathway	10	0.0288429	2.31066	41.1795	ENSG00000107263, ENSG00000147443, ENSG00000144724, ENSG00000085514, ENSG00000101336, ENSG00000076641, ENSG00000000938, ENSG00000043462, ENSG00000140538, ENSG00000165025
	GO:0014068~positive regulation of phosphatidylinositol 3-kinase signaling	9	0.00850459	3.0714	14.3472	ENSG00000126264, ENSG00000150782, ENSG00000135362, ENSG00000174175, ENSG00000169398, ENSG00000017427, ENSG00000000938, ENSG00000180353, ENSG00000178562
	GO:0048013~ephrin receptor signaling pathway	9	0.0396116	2.3214	51.947	ENSG00000130429, ENSG00000182580, ENSG00000162704, ENSG00000137575, ENSG00000077264, ENSG00000169398, ENSG00000167193, ENSG00000140538, ENSG00000137845
	GO:0016575~histone deacetylation	8	0.0042159	3.85779	7.37452	ENSG00000111707, ENSG00000162521, ENSG00000057935, ENSG00000103449, ENSG00000170004, ENSG00000108840, ENSG00000102054, ENSG00000101849
	GO:0007159~leukocyte cell-cell adhesion	7	0.000692899	6.21104	1.24896	ENSG00000145901, ENSG00000160255, ENSG00000174175, ENSG00000149781, ENSG00000161638, ENSG00000147065, ENSG00000165025
	GO:0032720~negative regulation of tumor necrosis factor production	7	0.00657399	4.08621	11.2721	ENSG00000135077, ENSG00000168961, ENSG00000102575, ENSG00000100300, ENSG00000134242, ENSG00000141480, ENSG00000118503
	GO:0043124~negative regulation of I-kappaB kinase/NF-kappaB signaling	7	0.00847297	3.8819	14.2976	ENSG00000145901, ENSG00000091831, ENSG00000165233, ENSG00000196781, ENSG00000100614, ENSG00000123240, ENSG00000118503
	GO:0032729~positive regulation of interferon-gamma production	7	0.0164865	3.37557	26.0241	ENSG00000135077, ENSG00000150782, ENSG00000142166, ENSG00000122122, ENSG00000018280, ENSG00000121807, ENSG00000184588
	GO:0034097~response to cytokine	7	0.0286147	2.98608	40.9284	ENSG00000113594, ENSG00000114738, ENSG00000102575, ENSG00000170345, ENSG00000161921, ENSG00000171223, ENSG00000102265
	GO:0050680~negative regulation of epithelial cell proliferation	7	0.0393147	2.77279	51.6769	ENSG00000179222, ENSG00000068885, ENSG00000185920, ENSG00000169083, ENSG00000171444, ENSG00000075711, ENSG00000096872
	GO:0006661~phosphatidylinositol biosynthetic process	7	0.0455017	2.67717	57.0191	ENSG00000168918, ENSG00000165458, ENSG00000107242, ENSG00000115020, ENSG00000117461, ENSG00000171608, ENSG00000163719
	GO:0051090~regulation of sequence-specific DNA binding transcription factor activity	6	0.0045759	5.32375	7.97984	ENSG00000109339, ENSG00000104205, ENSG00000100292, ENSG00000170345, ENSG00000101336, ENSG00000165025
	GO:0031623~receptor internalization	6	0.0428368	3.0952	54.7904	ENSG00000131477, ENSG00000104972, ENSG00000160255, ENSG00000141480, ENSG00000148926, ENSG00000165025
	GO:0032753~positive regulation of interleukin-4 production	5	0.0110947	5.54557	18.3148	ENSG00000135077, ENSG00000168961, ENSG00000122122, ENSG00000162711, ENSG00000178562
	GO:0042730~fibrinolysis	5	0.0132266	5.2815	21.4496	ENSG00000106366, ENSG00000011422, ENSG00000182718, ENSG00000122861, ENSG00000184500
	GO:0045671~negative regulation of osteoclast differentiation	5	0.0211159	4.62131	32.0896	ENSG00000168918, ENSG00000154127, ENSG00000128606, ENSG00000183864, ENSG00000204577
	GO:0090102~cochlea development	5	0.0211159	4.62131	32.0896	ENSG00000100360, ENSG00000135547, ENSG00000103494, ENSG00000179348, ENSG00000140538
	GO:0030206~chondroitin sulfate biosynthetic process	5	0.0242663	4.43646	35.9453	ENSG00000122863, ENSG00000169826, ENSG00000111817, ENSG00000132692, ENSG00000182022
	GO:0060349~bone morphogenesis	5	0.031378	4.10783	43.9023	ENSG00000137745, ENSG00000068885, ENSG00000162496, ENSG00000102575, ENSG00000163132
	GO:0043392~negative regulation of DNA binding	5	0.0353453	3.96112	47.9255	ENSG00000178585, ENSG00000147862, ENSG00000100292, ENSG00000128602, ENSG00000117650
	GO:0055072~iron ion homeostasis	5	0.0441109	3.69705	55.8692	ENSG00000018280, ENSG00000100292, ENSG00000087086, ENSG00000107819, ENSG00000164039
	GO:1990090~cellular response to nerve growth factor stimulus	5	0.0489094	3.57779	59.718	ENSG00000107263, ENSG00000110047, ENSG00000108773, ENSG00000118689, ENSG00000171634
	GO:0030901~midbrain development	5	0.0489094	3.57779	59.718	ENSG00000151208, ENSG00000163132, ENSG00000108773, ENSG00000143869, ENSG00000120693
	GO:0097084~vascular smooth muscle cell development	4	0.00164121	14.7882	2.93443	ENSG00000131477, ENSG00000106991, ENSG00000135547, ENSG00000148926
	GO:0001771~immunological synapse formation	4	0.00860006	8.87292	14.4966	ENSG00000107099, ENSG00000134516, ENSG00000102879, ENSG00000075711
	GO:0045060~negative thymic T cell selection	4	0.0114338	8.06629	18.8212	ENSG00000197471, ENSG00000019582, ENSG00000134516, ENSG00000178562
	GO:0050868~negative regulation of T cell activation	4	0.0114338	8.06629	18.8212	ENSG00000163154, ENSG00000134242, ENSG00000076641, ENSG00000105639
	GO:0006554~lysine catabolic process	4	0.0147418	7.3941	23.6082	ENSG00000105953, ENSG00000008311, ENSG00000164904, ENSG00000109576
	GO:2000484~positive regulation of interleukin-8 secretion	4	0.0185333	6.82532	28.7665	ENSG00000116815, ENSG00000168961, ENSG00000122223, ENSG00000085265
	GO:0072001~renal system development	4	0.0228131	6.3378	34.1932	ENSG00000164736, ENSG00000185920, ENSG00000170370, ENSG00000128602
	GO:0010633~negative regulation of epithelial cell migration	4	0.0275821	5.91528	39.7794	ENSG00000075213, ENSG00000144724, ENSG00000171444, ENSG00000110880
	GO:2001189~negative regulation of T cell activation via T cell receptor contact with antigen bound to MHC molecule on antigen presenting cell	3	0.00589129	22.1823	10.1599	ENSG00000135077, ENSG00000104972, ENSG00000131981
	GO:0045953~negative regulation of natural killer cell mediated cytotoxicity	3	0.0114312	16.6367	18.8173	ENSG00000168961, ENSG00000104972, ENSG00000141480
	GO:2001199~negative regulation of dendritic cell differentiation	3	0.0184859	13.3094	28.7041	ENSG00000002933, ENSG00000104972, ENSG00000130584
	GO:0031579~membrane raft organization	3	0.0184859	13.3094	28.7041	ENSG00000131238, ENSG00000141458, ENSG00000075711
	GO:2001200~positive regulation of dendritic cell differentiation	3	0.0269083	11.0911	39.0183	ENSG00000168961, ENSG00000131981, ENSG00000130584
	GO:0060732~positive regulation of inositol phosphate biosynthetic process	3	0.0365611	9.5067	49.1028	ENSG00000122223, ENSG00000160801, ENSG00000169403
	GO:0042178~xenobiotic catabolic process	3	0.0365611	9.5067	49.1028	ENSG00000213366, ENSG00000148834, ENSG00000151726
	GO:0044387~negative regulation of protein kinase activity by regulation of protein phosphorylation	3	0.0473169	8.31836	58.4773	ENSG00000143507, ENSG00000181163, ENSG00000110880
	GO:0051451~myoblast migration	3	0.0473169	8.31836	58.4773	ENSG00000023902, ENSG00000128602, ENSG00000173848
	GO:1902715~positive regulation of interferon-gamma secretion	3	0.0473169	8.31836	58.4773	ENSG00000168961, ENSG00000122223, ENSG00000134242
Cellular Component	GO:0005737~cytoplasm	298	7.41434e-08	1.29835	0.000106889	ENSG00000176894, ENSG00000171056, ENSG00000164331, ENSG00000144908, ENSG00000157985, ENSG00000113645, ENSG00000183779, ENSG00000136167, ENSG00000087074, ENSG00000146094, ENSG00000121957, ENSG00000121807, ENSG00000174953, ENSG00000198707, ENSG00000111707, ENSG00000165704, ENSG00000166347, ENSG00000138376, ENSG00000197019, ENSG00000144218, ENSG00000144115, ENSG00000182670, ENSG00000115392, ENSG0000…
	GO:0005634~nucleus	270	0.00800579	1.13443	10.9418	ENSG00000100075, ENSG00000171056, ENSG00000188313, ENSG00000086300, ENSG00000164331, ENSG00000113645, ENSG00000183779, ENSG00000101336, ENSG00000109118, ENSG00000131238, ENSG00000104447, ENSG00000204065, ENSG00000185404, ENSG00000113387, ENSG00000174953, ENSG00000198707, ENSG00000111707, ENSG00000160062, ENSG00000138376, ENSG00000197019, ENSG00000144218, ENSG00000182670, ENSG00000170370, ENSG0000…
	GO:0005829~cytosol	200	8.77603e-07	1.37264	0.00126519	ENSG00000188313, ENSG00000113384, ENSG00000164331, ENSG00000144908, ENSG00000113645, ENSG00000143416, ENSG00000136167, ENSG00000087074, ENSG00000101336, ENSG00000131238, ENSG00000121807, ENSG00000174953, ENSG00000198707, ENSG00000107263, ENSG00000165704, ENSG00000137331, ENSG00000000938, ENSG00000113658, ENSG00000183696, ENSG00000087086, ENSG00000143947, ENSG00000197535, ENSG00000134516, ENSG0000…
	GO:0070062~extracellular exosome	183	1.54874e-08	1.48116	2.23275e-05	ENSG00000100075, ENSG00000188313, ENSG00000103024, ENSG00000144724, ENSG00000144908, ENSG00000198130, ENSG00000197081, ENSG00000143416, ENSG00000136167, ENSG00000138758, ENSG00000168003, ENSG00000131238, ENSG00000160255, ENSG00000113387, ENSG00000126870, ENSG00000117592, ENSG00000174953, ENSG00000091136, ENSG00000165115, ENSG00000113594, ENSG00000165704, ENSG00000197471, ENSG00000166347, ENSG0000…
	GO:0005654~nucleoplasm	157	0.000589215	1.28304	0.846095	ENSG00000178585, ENSG00000171056, ENSG00000113384, ENSG00000174175, ENSG00000108312, ENSG00000109118, ENSG00000005007, ENSG00000171223, ENSG00000125945, ENSG00000104447, ENSG00000181722, ENSG00000168517, ENSG00000185875, ENSG00000124789, ENSG00000118689, ENSG00000135547, ENSG00000151276, ENSG00000111707, ENSG00000169062, ENSG00000198721, ENSG00000138376, ENSG00000144218, ENSG00000115392, ENSG0000…
	GO:0016020~membrane	146	2.40302e-07	1.50988	0.000346432	ENSG00000176894, ENSG00000188313, ENSG00000164331, ENSG00000174175, ENSG00000157985, ENSG00000197081, ENSG00000143416, ENSG00000087074, ENSG00000168003, ENSG00000131238, ENSG00000104381, ENSG00000160255, ENSG00000057252, ENSG00000118689, ENSG00000161921, ENSG00000117592, ENSG00000105639, ENSG00000198707, ENSG00000173230, ENSG00000176438, ENSG00000197471, ENSG00000166347, ENSG00000198721, ENSG0000…
	GO:0005739~mitochondrion	81	0.00240908	1.38458	3.41749	ENSG00000100209, ENSG00000135362, ENSG00000138796, ENSG00000103024, ENSG00000113384, ENSG00000151726, ENSG00000144908, ENSG00000198130, ENSG00000087074, ENSG00000130770, ENSG00000100575, ENSG00000197894, ENSG00000166170, ENSG00000163541, ENSG00000205707, ENSG00000121310, ENSG00000214113, ENSG00000183513, ENSG00000104381, ENSG00000185875, ENSG00000196236, ENSG00000118689, ENSG00000196954, ENSG0000…
	GO:0005615~extracellular space	75	0.0260596	1.26679	31.6598	ENSG00000144724, ENSG00000174175, ENSG00000143416, ENSG00000197081, ENSG00000160213, ENSG00000136167, ENSG00000143869, ENSG00000159640, ENSG00000188064, ENSG00000082458, ENSG00000168961, ENSG00000160307, ENSG00000131238, ENSG00000101017, ENSG00000091317, ENSG00000128606, ENSG00000115457, ENSG00000126870, ENSG00000184500, ENSG00000161921, ENSG00000117592, ENSG00000091136, ENSG00000148926, ENSG0000…
	GO:0048471~perinuclear region of cytoplasm	38	0.037468	1.3922	42.3361	ENSG00000197496, ENSG00000167434, ENSG00000213719, ENSG00000113645, ENSG00000100292, ENSG00000197081, ENSG00000076554, ENSG00000162645, ENSG00000088808, ENSG00000135124, ENSG00000163719, ENSG00000117280, ENSG00000166170, ENSG00000160307, ENSG00000110047, ENSG00000185920, ENSG00000115020, ENSG00000121807, ENSG00000157601, ENSG00000044090, ENSG00000124762, ENSG00000104960, ENSG00000091136, ENSG0000…
	GO:0009986~cell surface	34	0.0369879	1.42722	41.92	ENSG00000167434, ENSG00000134569, ENSG00000122861, ENSG00000011600, ENSG00000197081, ENSG00000130770, ENSG00000151012, ENSG00000151651, ENSG00000126264, ENSG00000168003, ENSG00000116815, ENSG00000026508, ENSG00000101017, ENSG00000164935, ENSG00000160255, ENSG00000161638, ENSG00000215021, ENSG00000164066, ENSG00000196352, ENSG00000178562, ENSG00000137845, ENSG00000101670, ENSG00000131477, ENSG0000…
	GO:0005925~focal adhesion	33	0.00055801	1.92021	0.801453	ENSG00000177731, ENSG00000128340, ENSG00000177105, ENSG00000122861, ENSG00000136167, ENSG00000197081, ENSG00000101336, ENSG00000110880, ENSG00000116574, ENSG00000026508, ENSG00000181163, ENSG00000128805, ENSG00000197111, ENSG00000161638, ENSG00000198755, ENSG00000085719, ENSG00000137845, ENSG00000130429, ENSG00000138964, ENSG00000122406, ENSG00000079819, ENSG00000137575, ENSG00000106991, ENSG0000…
	GO:0005813~centrosome	28	0.0362178	1.49541	41.2468	ENSG00000086300, ENSG00000184588, ENSG00000096872, ENSG00000153140, ENSG00000181163, ENSG00000167005, ENSG00000113558, ENSG00000044090, ENSG00000103494, ENSG00000198707, ENSG00000140859, ENSG00000100360, ENSG00000046651, ENSG00000184205, ENSG00000171606, ENSG00000117650, ENSG00000051825, ENSG00000107890, ENSG00000149292, ENSG00000163605, ENSG00000068885, ENSG00000170004, ENSG00000154240, ENSG0000…
	GO:0005856~cytoskeleton	27	0.0129611	1.65577	17.1449	ENSG00000165458, ENSG00000164331, ENSG00000101336, ENSG00000151012, ENSG00000117280, ENSG00000103187, ENSG00000105639, ENSG00000148700, ENSG00000168918, ENSG00000138964, ENSG00000111348, ENSG00000079819, ENSG00000137575, ENSG00000163072, ENSG00000147642, ENSG00000000938, ENSG00000147065, ENSG00000154380, ENSG00000176788, ENSG00000013364, ENSG00000186472, ENSG00000172554, ENSG00000171723, ENSG0000…
	GO:0005764~lysosome	19	0.0109606	1.91274	14.6907	ENSG00000131477, ENSG00000142166, ENSG00000164733, ENSG00000141458, ENSG00000163131, ENSG00000018280, ENSG00000101336, ENSG00000101160, ENSG00000159640, ENSG00000166340, ENSG00000135047, ENSG00000197746, ENSG00000162511, ENSG00000102575, ENSG00000131238, ENSG00000064601, ENSG00000197535, ENSG00000117592, ENSG00000118503
	GO:0005769~early endosome	17	0.0459811	1.68898	49.268	ENSG00000101670, ENSG00000107263, ENSG00000152061, ENSG00000182718, ENSG00000214357, ENSG00000104205, ENSG00000197081, ENSG00000100599, ENSG00000182606, ENSG00000135077, ENSG00000117280, ENSG00000158874, ENSG00000110047, ENSG00000197535, ENSG00000102879, ENSG00000137312, ENSG00000100284
	GO:0045121~membrane raft	16	0.0383532	1.76711	43.096	ENSG00000166888, ENSG00000168918, ENSG00000188313, ENSG00000046653, ENSG00000137575, ENSG00000182718, ENSG00000141458, ENSG00000142634, ENSG00000131238, ENSG00000115020, ENSG00000075711, ENSG00000137312, ENSG00000076641, ENSG00000067182, ENSG00000196352, ENSG00000111716
	GO:0005911~cell-cell junction	15	0.019528	1.98415	24.7467	ENSG00000182718, ENSG00000141968, ENSG00000185070, ENSG00000145934, ENSG00000115020, ENSG00000100941, ENSG00000102879, ENSG00000161638, ENSG00000075711, ENSG00000137312, ENSG00000196924, ENSG00000103494, ENSG00000148700, ENSG00000043462, ENSG00000151276
	GO:0000790~nuclear chromatin	15	0.0455154	1.76826	48.9098	ENSG00000166888, ENSG00000091831, ENSG00000069275, ENSG00000169083, ENSG00000108773, ENSG00000105968, ENSG00000066336, ENSG00000171223, ENSG00000132780, ENSG00000196628, ENSG00000162521, ENSG00000104447, ENSG00000102038, ENSG00000108604, ENSG00000105880
	GO:0005667~transcription factor complex	15	0.0455154	1.76826	48.9098	ENSG00000164736, ENSG00000177030, ENSG00000170345, ENSG00000113658, ENSG00000124496, ENSG00000179348, ENSG00000171223, ENSG00000180353, ENSG00000005073, ENSG00000196628, ENSG00000106546, ENSG00000114126, ENSG00000104447, ENSG00000113387, ENSG00000120693
	GO:0031982~vesicle	13	0.0106617	2.31071	14.3182	ENSG00000117280, ENSG00000213719, ENSG00000158710, ENSG00000182718, ENSG00000197535, ENSG00000147642, ENSG00000067225, ENSG00000163931, ENSG00000147065, ENSG00000104783, ENSG00000110880, ENSG00000176788, ENSG00000027697
	GO:0005929~cilium	13	0.0342202	1.95874	39.4667	ENSG00000165115, ENSG00000100360, ENSG00000046651, ENSG00000205038, ENSG00000096872, ENSG00000067225, ENSG00000173175, ENSG00000068885, ENSG00000138036, ENSG00000103351, ENSG00000126870, ENSG00000128602, ENSG00000103494
	GO:0042470~melanosome	12	0.00475125	2.70316	6.63558	ENSG00000117280, ENSG00000168003, ENSG00000147416, ENSG00000137575, ENSG00000080166, ENSG00000164733, ENSG00000182718, ENSG00000197535, ENSG00000187109, ENSG00000137312, ENSG00000069849, ENSG00000166340
	GO:0072372~primary cilium	11	0.00212154	3.20855	3.01538	ENSG00000068885, ENSG00000100360, ENSG00000185920, ENSG00000152061, ENSG00000138036, ENSG00000126870, ENSG00000107882, ENSG00000103351, ENSG00000128602, ENSG00000096872, ENSG00000173175
	GO:0032587~ruffle membrane	10	0.00968804	2.77458	13.0945	ENSG00000159445, ENSG00000131504, ENSG00000023902, ENSG00000115956, ENSG00000113645, ENSG00000136167, ENSG00000161638, ENSG00000107104, ENSG00000000938, ENSG00000127507
	GO:0043202~lysosomal lumen	9	0.0329103	2.40899	38.2722	ENSG00000197746, ENSG00000131238, ENSG00000163131, ENSG00000019582, ENSG00000064601, ENSG00000049860, ENSG00000132692, ENSG00000166340, ENSG00000135047
	GO:0097542~ciliary tip	8	0.0028371	4.13665	4.01319	ENSG00000068885, ENSG00000100360, ENSG00000138036, ENSG00000126870, ENSG00000107882, ENSG00000103351, ENSG00000128602, ENSG00000096872
	GO:0030666~endocytic vesicle membrane	8	0.0252544	2.75776	30.8407	ENSG00000188064, ENSG00000074660, ENSG00000185920, ENSG00000163072, ENSG00000019582, ENSG00000143947, ENSG00000128602, ENSG00000113070
	GO:0001772~immunological synapse	6	0.0155719	4.01498	20.2489	ENSG00000135077, ENSG00000104894, ENSG00000131981, ENSG00000102879, ENSG00000075711, ENSG00000178562
	GO:0008180~COP9 signalosome	6	0.0175287	3.90027	22.5041	ENSG00000079819, ENSG00000166200, ENSG00000173110, ENSG00000137312, ENSG00000166025, ENSG00000176788
	GO:0016581~NuRD complex	5	0.0068904	6.31988	9.48727	ENSG00000162521, ENSG00000057935, ENSG00000103449, ENSG00000170004, ENSG00000102054
	GO:0035145~exon-exon junction complex	5	0.0143367	5.17081	18.794	ENSG00000083544, ENSG00000169062, ENSG00000100941, ENSG00000005007, ENSG00000111196
	GO:0002102~podosome	5	0.0194364	4.73991	24.6454	ENSG00000116574, ENSG00000149781, ENSG00000136167, ENSG00000107957, ENSG00000151651
	GO:0001931~uropod	4	0.0106734	8.27329	14.3329	ENSG00000107242, ENSG00000197471, ENSG00000137312, ENSG00000147065
	GO:0016580~Sin3 complex	4	0.0173294	7.00048	22.2771	ENSG00000111707, ENSG00000162521, ENSG00000109118, ENSG00000135547
	GO:0030992~intraciliary transport particle B	4	0.0483487	4.7898	51.0532	ENSG00000068885, ENSG00000100360, ENSG00000103351, ENSG00000096872
	GO:0036021~endolysosome lumen	3	0.0108852	17.0637	14.5969	ENSG00000164733, ENSG00000163131, ENSG00000135047
	GO:0016589~NURF complex	3	0.0348931	9.75067	40.0719	ENSG00000162521, ENSG00000102038, ENSG00000171634
	GO:0072559~NLRP3 inflammasome complex	3	0.0451914	8.53184	48.6592	ENSG00000137752, ENSG00000196954, ENSG00000162711
Molecular Function	GO:0005515~protein binding	492	2.6611e-12	1.23422	4.17356e-09	ENSG00000176894, ENSG00000086300, ENSG00000113384, ENSG00000164331, ENSG00000183779, ENSG00000101336, ENSG00000087074, ENSG00000109118, ENSG00000171223, ENSG00000121957, ENSG00000136490, ENSG00000204065, ENSG00000113387, ENSG00000126870, ENSG00000198707, ENSG00000113594, ENSG00000165704, ENSG00000177383, ENSG00000138376, ENSG00000106366, ENSG00000166348, ENSG00000183690, ENSG00000214357, ENSG0000…
	GO:0044822~poly(A) RNA binding	72	0.00302625	1.40543	4.64225	ENSG00000066654, ENSG00000108312, ENSG00000160213, ENSG00000132466, ENSG00000147677, ENSG00000100722, ENSG00000005007, ENSG00000177733, ENSG00000168003, ENSG00000083544, ENSG00000163541, ENSG00000100632, ENSG00000104408, ENSG00000138593, ENSG00000113387, ENSG00000198755, ENSG00000174953, ENSG00000173230, ENSG00000122406, ENSG00000069275, ENSG00000164985, ENSG00000133226, ENSG00000131504, ENSG0000…
	GO:0008270~zinc ion binding	66	0.0483664	1.24422	54.0455	ENSG00000167434, ENSG00000158825, ENSG00000091831, ENSG00000109118, ENSG00000005007, ENSG00000159640, ENSG00000100575, ENSG00000197894, ENSG00000135124, ENSG00000160307, ENSG00000204219, ENSG00000104447, ENSG00000136490, ENSG00000185404, ENSG00000124789, ENSG00000163840, ENSG00000118503, ENSG00000130347, ENSG00000138376, ENSG00000214357, ENSG00000108828, ENSG00000182670, ENSG00000121440, ENSG0000…
	GO:0042803~protein homodimerization activity	46	0.023191	1.38869	30.7885	ENSG00000158825, ENSG00000134569, ENSG00000104972, ENSG00000018280, ENSG00000171097, ENSG00000140379, ENSG00000100292, ENSG00000115129, ENSG00000076554, ENSG00000130770, ENSG00000143869, ENSG00000188641, ENSG00000163931, ENSG00000100575, ENSG00000135124, ENSG00000197894, ENSG00000115956, ENSG00000160307, ENSG00000181163, ENSG00000145934, ENSG00000167005, ENSG00000164120, ENSG00000121807, ENSG0000…
	GO:0043565~sequence-specific DNA binding	33	0.0491483	1.40396	54.6342	ENSG00000171056, ENSG00000091831, ENSG00000143842, ENSG00000170345, ENSG00000143578, ENSG00000005073, ENSG00000111424, ENSG00000178662, ENSG00000106031, ENSG00000104447, ENSG00000125798, ENSG00000118689, ENSG00000135547, ENSG00000130254, ENSG00000173230, ENSG00000164736, ENSG00000057935, ENSG00000105887, ENSG00000163132, ENSG00000169083, ENSG00000170370, ENSG00000171606, ENSG00000124664, ENSG0000…
	GO:0003682~chromatin binding	32	0.00187584	1.80361	2.90182	ENSG00000010292, ENSG00000162599, ENSG00000091831, ENSG00000136891, ENSG00000149136, ENSG00000108312, ENSG00000170345, ENSG00000132466, ENSG00000096872, ENSG00000005007, ENSG00000109118, ENSG00000083544, ENSG00000120533, ENSG00000104447, ENSG00000175279, ENSG00000057935, ENSG00000069275, ENSG00000122877, ENSG00000169083, ENSG00000108773, ENSG00000164985, ENSG00000179981, ENSG00000171606, ENSG0000…
	GO:0005102~receptor binding	27	0.0106733	1.68562	15.4897	ENSG00000213366, ENSG00000106366, ENSG00000198721, ENSG00000125735, ENSG00000169083, ENSG00000011600, ENSG00000101336, ENSG00000056972, ENSG00000124205, ENSG00000196569, ENSG00000147065, ENSG00000141480, ENSG00000135124, ENSG00000131504, ENSG00000126264, ENSG00000082074, ENSG00000116815, ENSG00000082175, ENSG00000145934, ENSG00000011422, ENSG00000169398, ENSG00000120915, ENSG00000177663, ENSG0000…
	GO:0003779~actin binding	26	0.000909998	2.06109	1.41771	ENSG00000177731, ENSG00000165458, ENSG00000136167, ENSG00000159640, ENSG00000180353, ENSG00000130755, ENSG00000100592, ENSG00000103187, ENSG00000148700, ENSG00000133026, ENSG00000146122, ENSG00000087495, ENSG00000138964, ENSG00000079819, ENSG00000142347, ENSG00000147065, ENSG00000154380, ENSG00000131504, ENSG00000089327, ENSG00000168807, ENSG00000172554, ENSG00000197535, ENSG00000102879, ENSG0000…
	GO:0008134~transcription factor binding	26	0.0012253	2.01755	1.90452	ENSG00000162599, ENSG00000091831, ENSG00000170345, ENSG00000196781, ENSG00000101849, ENSG00000107882, ENSG00000171223, ENSG00000088808, ENSG00000114126, ENSG00000125798, ENSG00000135547, ENSG00000164736, ENSG00000069275, ENSG00000108773, ENSG00000169083, ENSG00000124496, ENSG00000179348, ENSG00000162711, ENSG00000106546, ENSG00000137193, ENSG00000108840, ENSG00000198963, ENSG00000156650, ENSG0000…
	GO:0044212~transcription regulatory region DNA binding	17	0.0332569	1.75889	41.1665	ENSG00000164736, ENSG00000171056, ENSG00000122877, ENSG00000169083, ENSG00000170345, ENSG00000101849, ENSG00000124496, ENSG00000176788, ENSG00000103449, ENSG00000106546, ENSG00000108840, ENSG00000101493, ENSG00000116560, ENSG00000127152, ENSG00000125798, ENSG00000174953, ENSG00000105880
	GO:0016491~oxidoreductase activity	16	0.0388396	1.76303	46.275	ENSG00000130347, ENSG00000008311, ENSG00000145990, ENSG00000080166, ENSG00000164904, ENSG00000144908, ENSG00000108828, ENSG00000115129, ENSG00000180011, ENSG00000164039, ENSG00000197894, ENSG00000148834, ENSG00000164120, ENSG00000137767, ENSG00000149212, ENSG00000111275
	GO:0004871~signal transducer activity	16	0.0448991	1.72846	51.3481	ENSG00000166888, ENSG00000152689, ENSG00000144136, ENSG00000100292, ENSG00000107882, ENSG00000189067, ENSG00000168961, ENSG00000101017, ENSG00000127920, ENSG00000166200, ENSG00000169398, ENSG00000060558, ENSG00000167083, ENSG00000100614, ENSG00000154978, ENSG00000196924
	GO:0017124~SH3 domain binding	13	0.00773823	2.4075	11.4706	ENSG00000168918, ENSG00000107263, ENSG00000188313, ENSG00000165458, ENSG00000134242, ENSG00000135074, ENSG00000131773, ENSG00000154380, ENSG00000180353, ENSG00000077264, ENSG00000159314, ENSG00000198053, ENSG00000137845
	GO:0008013~beta-catenin binding	11	0.00385892	2.9563	5.88371	ENSG00000164736, ENSG00000178585, ENSG00000151208, ENSG00000103449, ENSG00000091831, ENSG00000169083, ENSG00000113558, ENSG00000118689, ENSG00000107882, ENSG00000101849, ENSG00000107104
	GO:0004197~cysteine-type endopeptidase activity	9	0.00603162	3.25149	9.05217	ENSG00000124486, ENSG00000058056, ENSG00000137752, ENSG00000164733, ENSG00000163131, ENSG00000101160, ENSG00000196954, ENSG00000135047, ENSG00000135093
	GO:0051117~ATPase binding	9	0.0185294	2.68028	25.4228	ENSG00000110719, ENSG00000082175, ENSG00000086300, ENSG00000091831, ENSG00000117174, ENSG00000169083, ENSG00000130770, ENSG00000069849, ENSG00000129244
	GO:0005518~collagen binding	8	0.0183238	2.93838	25.1773	ENSG00000187955, ENSG00000137745, ENSG00000120708, ENSG00000026508, ENSG00000164733, ENSG00000163131, ENSG00000152583, ENSG00000135047
	GO:0001948~glycoprotein binding	8	0.0272565	2.71235	35.1709	ENSG00000137575, ENSG00000160255, ENSG00000174175, ENSG00000064601, ENSG00000197081, ENSG00000196924, ENSG00000134109, ENSG00000197249
	GO:0004407~histone deacetylase activity	7	0.00771589	3.95551	11.4393	ENSG00000111707, ENSG00000162521, ENSG00000057935, ENSG00000103449, ENSG00000170004, ENSG00000108840, ENSG00000102054
	GO:0000979~RNA polymerase II core promoter sequence-specific DNA binding	7	0.0434821	2.7064	50.2037	ENSG00000166888, ENSG00000170345, ENSG00000113658, ENSG00000140853, ENSG00000185420, ENSG00000066336, ENSG00000179348
	GO:0051019~mitogen-activated protein kinase binding	6	0.000986858	7.34595	1.53659	ENSG00000145901, ENSG00000170653, ENSG00000159640, ENSG00000158050, ENSG00000141480, ENSG00000169403
	GO:0048365~Rac GTPase binding	6	0.0334531	3.30568	41.3535	ENSG00000111348, ENSG00000116701, ENSG00000196935, ENSG00000196924, ENSG00000110880, ENSG00000089820
	GO:0017048~Rho GTPase binding	5	0.0360813	3.93533	43.8052	ENSG00000131504, ENSG00000077264, ENSG00000196924, ENSG00000146122, ENSG00000100592
	GO:0042169~SH2 domain binding	5	0.0404047	3.79963	47.6307	ENSG00000104972, ENSG00000165458, ENSG00000169398, ENSG00000076641, ENSG00000167193
	GO:0050699~WW domain binding	5	0.0498942	3.55449	55.1891	ENSG00000180964, ENSG00000204065, ENSG00000154380, ENSG00000189067, ENSG00000182916
