## supplementary Table S3_GO enrichment analysis of common and specific DEGs from uterine fluid samples for "Uterine fluid transcriptome as potential non-invasive biomarker for predicting endometrial receptivity"

### Sheet: Sheet1
	Table S3. GO enrichment analysis of common and specific DEGs from uterine fluid samples.
			GO Terms	Count	P Value	Fold Enrichment
	Common DEGs	Biological Process	GO:0045944 positive regulation of transcription from RNA polymerase II promoter	36	0.021	1.47
			GO:0000122 negative regulation of transcription from RNA polymerase II promoter	31	0.004	1.72
			GO:0006357 regulation of transcription from RNA polymerase II promoter	22	0.004	1.99
		Cellular Component	GO:0005737 cytoplasm	165	0	1.33
			GO:0005634 nucleus	154	0.006	1.19
			GO:0005829 cytosol	110	0	1.39
		Molecular Function	GO:0005515 protein binding	277	0	1.26
			GO:0044822 poly(A) RNA binding	46	0.001	1.63
			GO:0008270 zinc ion binding	38	0.081	1.3
	Uterine fluid specific DEGs	Biological Process	GO:0007165 signal transduction	49	0	2.1
			GO:0043547 positive regulation of GTPase activity	24	0.001	2.12
			GO:0006954 inflammatory response	20	0	2.63
		Cellular Component	GO:0005737 cytoplasm	133	0.001	1.26
			GO:0005886 plasma membrane	108	0.002	1.3
			GO:0005829 cytosol	90	0.002	1.35
		Molecular Function	GO:0005515 protein binding	215	0	1.2
			GO:0046872 metal ion binding	52	0.082	1.23
			GO:0042803 protein homodimerization activity	22	0.07	1.48
