## supplementary Table S4_common markers for nirsERT and rsERT for "Uterine fluid transcriptome as potential non-invasive biomarker for predicting endometrial receptivity"

### Sheet: Sheet1
Table S4. Functional annotation and Subcellular Location of common markers for nirsERT and rsERT
Ensembl ID	HGNC ID	Approve symbol	Approved name	GO Term: Biological Process	GO Term: Cellular Component	GO Term: Molecular Function	KEGG PATHWAY	Subcellular Location (Protein Atlas)
ENSG00000197894	HGNC:253	ADH5	alcohol dehydrogenase 5 (class III), chi polypeptide	GO:0001523~retinoid metabolic process,GO:0003016~respiratory system process,GO:0006069~ethanol oxidation,GO:0018119~peptidyl-cysteine S-nitrosylation,GO:0032496~response to lipopolysaccharide,GO:0045777~positive regulation of blood pressure,GO:0046294~formaldehyde catabolic process,GO:0051409~response to nitrosative stress,GO:0051775~response to redox state,	GO:0005739~mitochondrion,GO:0005829~cytosol,GO:0070062~extracellular exosome,	GO:0004022~alcohol dehydrogenase (NAD) activity,GO:0005504~fatty acid binding,GO:0008270~zinc ion binding,GO:0009055~electron carrier activity,GO:0016491~oxidoreductase activity,GO:0018467~formaldehyde dehydrogenase activity,GO:0042803~protein homodimerization activity,GO:0051903~S-(hydroxymethyl)glutathione dehydrogenase activity,	hsa00010:Glycolysis / Gluconeogenesis,hsa00071:Fatty acid degradation,hsa00350:Tyrosine metabolism,hsa00830:Retinol metabolism,hsa00980:Metabolism of xenobiotics by cytochrome P450,hsa00982:Drug metabolism - cytochrome P450,hsa01100:Metabolic pathways,hsa01130:Biosynthesis of antibiotics,hsa01200:Carbon metabolism,hsa01220:Degradation of aromatic compounds,hsa05204:Chemical carcinogenesis,
ENSG00000132746	HGNC:411	ALDH3B2	aldehyde dehydrogenase 3 family member B2	GO:0006066~alcohol metabolic process,GO:0006068~ethanol catabolic process,GO:0006629~lipid metabolic process,GO:0030148~sphingolipid biosynthetic process,GO:0055114~oxidation-reduction process,	GO:0005811~lipid particle,	GO:0004028~3-chloroallyl aldehyde dehydrogenase activity,GO:0004029~aldehyde dehydrogenase (NAD) activity,GO:0004030~aldehyde dehydrogenase [NAD(P)+] activity,GO:0016491~oxidoreductase activity,GO:0016620~oxidoreductase activity, acting on the aldehyde or oxo group of donors, NAD or NADP as acceptor,	hsa00010:Glycolysis / Gluconeogenesis,hsa00340:Histidine metabolism,hsa00350:Tyrosine metabolism,hsa00360:Phenylalanine metabolism,hsa00410:beta-Alanine metabolism,hsa00980:Metabolism of xenobiotics by cytochrome P450,hsa00982:Drug metabolism - cytochrome P450,hsa01100:Metabolic pathways,hsa05204:Chemical carcinogenesis,
ENSG00000053900	HGNC:19990	ANAPC4	anaphase promoting complex subunit 4	GO:0007067~mitotic nuclear division,GO:0030071~regulation of mitotic metaphase/anaphase transition,GO:0031145~anaphase-promoting complex-dependent catabolic process,GO:0042787~protein ubiquitination involved in ubiquitin-dependent protein catabolic process,GO:0043161~proteasome-mediated ubiquitin-dependent protein catabolic process,GO:0051301~cell division,GO:0051436~negative regulation of ubiqui…	GO:0005634~nucleus,GO:0005654~nucleoplasm,GO:0005680~anaphase-promoting complex,GO:0005829~cytosol,	GO:0004842~ubiquitin-protein transferase activity,GO:0005515~protein binding,GO:0019903~protein phosphatase binding,	hsa04110:Cell cycle,hsa04114:Oocyte meiosis,hsa04120:Ubiquitin mediated proteolysis,hsa04914:Progesterone-mediated oocyte maturation,hsa05166:HTLV-I infection,	Intermediate filaments (Approved)
ENSG00000198483	HGNC:26323	ANKRD35	ankyrin repeat domain 35
ENSG00000166170	HGNC:941	BAG5	BAG cochaperone 5	GO:0006457~protein folding,GO:0007030~Golgi organization,GO:0010977~negative regulation of neuron projection development,GO:0031397~negative regulation of protein ubiquitination,GO:0032435~negative regulation of proteasomal ubiquitin-dependent protein catabolic process,GO:0051438~regulation of ubiquitin-protein transferase activity,GO:0051444~negative regulation of ubiquitin-protein transferase a…	GO:0005634~nucleus,GO:0005739~mitochondrion,GO:0005829~cytosol,GO:0016020~membrane,GO:0016234~inclusion body,GO:0048471~perinuclear region of cytoplasm,	GO:0000774~adenyl-nucleotide exchange factor activity,GO:0005515~protein binding,GO:0019901~protein kinase binding,GO:0031625~ubiquitin protein ligase binding,GO:0051087~chaperone binding,		Vesicles (Supported)
ENSG00000179348	HGNC:4171	GATA2	GATA binding protein 2	GO:0000122~negative regulation of transcription from RNA polymerase II promoter,GO:0001655~urogenital system development,GO:0001709~cell fate determination,GO:0001764~neuron migration,GO:0001892~embryonic placenta development,GO:0006351~transcription, DNA-templated,GO:0006366~transcription from RNA polymerase II promoter,GO:0006909~phagocytosis,GO:0007204~positive regulation of cytosolic calcium …	GO:0005634~nucleus,GO:0005654~nucleoplasm,GO:0005667~transcription factor complex,	GO:0000977~RNA polymerase II regulatory region sequence-specific DNA binding,GO:0000979~RNA polymerase II core promoter sequence-specific DNA binding,GO:0000980~RNA polymerase II distal enhancer sequence-specific DNA binding,GO:0001077~transcriptional activator activity, RNA polymerase II core promoter proximal region sequence-specific binding,GO:0001085~RNA polymerase II transcription factor bin…		Nucleoplasm (Supported)
ENSG00000162645	HGNC:4183	GBP2	guanylate binding protein 2	GO:0006955~immune response,GO:0060333~interferon-gamma-mediated signaling pathway,GO:0060337~type I interferon signaling pathway,	GO:0000139~Golgi membrane,GO:0005829~cytosol,GO:0048471~perinuclear region of cytoplasm,	GO:0003924~GTPase activity,GO:0005515~protein binding,GO:0005525~GTP binding,		Actin filaments; Cytosol; Nucleoplasm (Supported)
ENSG00000127920	HGNC:4403	GNG11	G protein subunit gamma 11	GO:0007165~signal transduction,GO:0007186~G-protein coupled receptor signaling pathway,GO:0071377~cellular response to glucagon stimulus,	GO:0005834~heterotrimeric G-protein complex,GO:0005886~plasma membrane,	GO:0003924~GTPase activity,GO:0004871~signal transducer activity,	hsa04014:Ras signaling pathway,hsa04062:Chemokine signaling pathway,hsa04151:PI3K-Akt signaling pathway,hsa04713:Circadian entrainment,hsa04723:Retrograde endocannabinoid signaling,hsa04724:Glutamatergic synapse,hsa04725:Cholinergic synapse,hsa04726:Serotonergic synapse,hsa04727:GABAergic synapse,hsa04728:Dopaminergic synapse,hsa05032:Morphine addiction,hsa05034:Alcoholism,hsa05200:Pathways in ca…
ENSG00000176387	HGNC:5209	HSD11B2	hydroxysteroid 11-beta dehydrogenase 2	GO:0001666~response to hypoxia,GO:0002017~regulation of blood volume by renal aldosterone,GO:0006704~glucocorticoid biosynthetic process,GO:0007565~female pregnancy,GO:0032094~response to food,GO:0032868~response to insulin,GO:0042493~response to drug,GO:0051384~response to glucocorticoid,GO:0055114~oxidation-reduction process,	GO:0005789~endoplasmic reticulum membrane,GO:0016021~integral component of membrane,	GO:0003845~11-beta-hydroxysteroid dehydrogenase [NAD(P)] activity,GO:0005496~steroid binding,GO:0051287~NAD binding,	hsa00140:Steroid hormone biosynthesis,hsa04960:Aldosterone-regulated sodium reabsorption,	Vesicles(Approved)
ENSG00000108984	HGNC:6846	MAP2K6	mitogen-activated protein kinase kinase 6	GO:0000165~MAPK cascade,GO:0000187~activation of MAPK activity,GO:0002931~response to ischemia,GO:0006351~transcription, DNA-templated,GO:0006355~regulation of transcription, DNA-templated,GO:0006915~apoptotic process,GO:0006975~DNA damage induced protein phosphorylation,GO:0007050~cell cycle arrest,GO:0007165~signal transduction,GO:0018108~peptidyl-tyrosine phosphorylation,GO:0022602~ovulation c…	GO:0005622~intracellular,GO:0005654~nucleoplasm,GO:0005737~cytoplasm,GO:0005829~cytosol,GO:0005856~cytoskeleton,	GO:0004672~protein kinase activity,GO:0004674~protein serine/threonine kinase activity,GO:0004702~receptor signaling protein serine/threonine kinase activity,GO:0004708~MAP kinase kinase activity,GO:0004713~protein tyrosine kinase activity,GO:0005515~protein binding,GO:0005524~ATP binding,GO:0019901~protein kinase binding,	hsa04010:MAPK signaling pathway,hsa04015:Rap1 signaling pathway,hsa04380:Osteoclast differentiation,hsa04620:Toll-like receptor signaling pathway,hsa04664:Fc epsilon RI signaling pathway,hsa04668:TNF signaling pathway,hsa04750:Inflammatory mediator regulation of TRP channels,hsa04912:GnRH signaling pathway,hsa05014:Amyotrophic lateral sclerosis (ALS),hsa05145:Toxoplasmosis,hsa05164:Influenza A,hs…	Cytosol; Nucleus (Supported)
ENSG00000147862	HGNC:7785	NFIB	nuclear factor I B	GO:0000122~negative regulation of transcription from RNA polymerase II promoter,GO:0002062~chondrocyte differentiation,GO:0006260~DNA replication,GO:0006351~transcription, DNA-templated,GO:0006366~transcription from RNA polymerase II promoter,GO:0010001~glial cell differentiation,GO:0021740~principal sensory nucleus of trigeminal nerve development,GO:0021960~anterior commissure morphogenesis,GO:0…	GO:0005634~nucleus,GO:0005730~nucleolus,GO:0044300~cerebellar mossy fiber,	GO:0000978~RNA polymerase II core promoter proximal region sequence-specific DNA binding,GO:0000981~RNA polymerase II transcription factor activity, sequence-specific DNA binding,GO:0001077~transcriptional activator activity, RNA polymerase II core promoter proximal region sequence-specific binding,GO:0001106~RNA polymerase II transcription corepressor activity,GO:0003677~DNA binding,GO:0003700~t…		Nucleoli fibrillar center; Nucleus (Supported)
ENSG00000046651	HGNC:2567	OFD1	OFD1 centriole and centriolar satellite protein	GO:0000086~G2/M transition of mitotic cell cycle,GO:0007067~mitotic nuclear division,GO:0007099~centriole replication,GO:0060271~cilium morphogenesis,GO:0060287~epithelial cilium movement involved in determination of left/right asymmetry,GO:0090307~mitotic spindle assembly,	GO:0005634~nucleus,GO:0005813~centrosome,GO:0005814~centriole,GO:0005829~cytosol,GO:0005929~cilium,GO:0015630~microtubule cytoskeleton,GO:0016020~membrane,GO:0016021~integral component of membrane,GO:0034451~centriolar satellite,GO:0036064~ciliary basal body,	GO:0005515~protein binding,GO:0042802~identical protein binding,GO:0043014~alpha-tubulin binding,GO:0043015~gamma-tubulin binding,		Microtubules(Supported)
ENSG00000057294	HGNC:9024	PKP2	plakophilin 2	GO:0002159~desmosome assembly,GO:0007507~heart development,GO:0008285~negative regulation of cell proliferation,GO:0010765~positive regulation of sodium ion transport,GO:0016264~gap junction assembly,GO:0016337~single organismal cell-cell adhesion,GO:0030336~negative regulation of cell migration,GO:0034334~adherens junction maintenance,GO:0045110~intermediate filament bundle assembly,GO:0048496~m…	GO:0005634~nucleus,GO:0005654~nucleoplasm,GO:0005882~intermediate filament,GO:0005886~plasma membrane,GO:0005911~cell-cell junction,GO:0005912~adherens junction,GO:0005913~cell-cell adherens junction,GO:0014704~intercalated disc,GO:0016021~integral component of membrane,GO:0030054~cell junction,GO:0030057~desmosome,	GO:0005080~protein kinase C binding,GO:0005515~protein binding,GO:0017080~sodium channel regulator activity,GO:0019215~intermediate filament binding,GO:0032947~protein complex scaffold,GO:0044325~ion channel binding,GO:0045294~alpha-catenin binding,GO:0086083~cell adhesive protein binding involved in bundle of His cell-Purkinje myocyte communication,GO:0098641~cadherin binding involved in cell-ce…	hsa05412:Arrhythmogenic right ventricular cardiomyopathy (ARVC),	Cell Junctions(Enhanced)Nucleoplasm(Supported)
ENSG00000131477	HGNC:9844	RAMP2	receptor activity modifying protein 2	GO:0001525~angiogenesis,GO:0001570~vasculogenesis,GO:0001666~response to hypoxia,GO:0002040~sprouting angiogenesis,GO:0006171~cAMP biosynthetic process,GO:0006816~calcium ion transport,GO:0006886~intracellular protein transport,GO:0007186~G-protein coupled receptor signaling pathway,GO:0007507~heart development,GO:0007565~female pregnancy,GO:0008217~regulation of blood pressure,GO:0008277~regulat…	GO:0005622~intracellular,GO:0005737~cytoplasm,GO:0005764~lysosome,GO:0005886~plasma membrane,GO:0005887~integral component of plasma membrane,GO:0005905~clathrin-coated pit,GO:0009986~cell surface,GO:0016021~integral component of membrane,GO:0043235~receptor complex,	GO:0005515~protein binding,GO:0008565~protein transporter activity,GO:0015026~coreceptor activity,	hsa04270:Vascular smooth muscle contraction,	Vesicles(Approved)
ENSG00000101695	HGNC:21150	RNF125	ring finger protein 125	GO:0000209~protein polyubiquitination,GO:0002250~adaptive immune response,GO:0032436~positive regulation of proteasomal ubiquitin-dependent protein catabolic process,	GO:0000139~Golgi membrane,GO:0005622~intracellular,GO:0043231~intracellular membrane-bounded organelle,	GO:0008270~zinc ion binding,GO:0016874~ligase activity,GO:0031624~ubiquitin conjugating enzyme binding,GO:0036435~K48-linked polyubiquitin binding,GO:0061630~ubiquitin protein ligase activity,	hsa04622:RIG-I-like receptor signaling pathway,	Cytosol; Golgi apparatus; Nucleoli (Uncertain)
ENSG00000198648	HGNC:17717	STK39	serine/threonine kinase 39	GO:0001933~negative regulation of protein phosphorylation,GO:0006468~protein phosphorylation,GO:0006950~response to stress,GO:0008217~regulation of blood pressure,GO:0018105~peptidyl-serine phosphorylation,GO:0018107~peptidyl-threonine phosphorylation,GO:0023014~signal transduction by protein phosphorylation,GO:0023016~signal transduction by trans-phosphorylation,GO:0032414~positive regulation of…	GO:0005634~nucleus,GO:0005737~cytoplasm,GO:0005829~cytosol,GO:0005856~cytoskeleton,GO:0016323~basolateral plasma membrane,GO:0016324~apical plasma membrane,GO:0019898~extrinsic component of membrane,	GO:0004672~protein kinase activity,GO:0004674~protein serine/threonine kinase activity,GO:0004702~receptor signaling protein serine/threonine kinase activity,GO:0005515~protein binding,GO:0005524~ATP binding,GO:0016301~kinase activity,GO:0019901~protein kinase binding,		Cytosol;Nucleoplasm(Supported)Vesicles(Approved)
ENSG00000178750	HGNC:19300	STX19	syntaxin 19	GO:0006886~intracellular protein transport,GO:0031629~synaptic vesicle fusion to presynaptic active zone membrane,GO:0048278~vesicle docking,	GO:0005886~plasma membrane,GO:0008021~synaptic vesicle,GO:0016021~integral component of membrane,GO:0031201~SNARE complex,	GO:0000149~SNARE binding,GO:0005484~SNAP receptor activity,GO:0005515~protein binding,	hsa04130:SNARE interactions in vesicular transport,	Cytosol; Intermediate filaments (Approved)
ENSG00000111707	HGNC:29545	SUDS3	SDS3 homolog, SIN3A corepressor complex component	GO:0000122~negative regulation of transcription from RNA polymerase II promoter,GO:0006351~transcription, DNA-templated,GO:0006915~apoptotic process,GO:0016575~histone deacetylation,GO:0021762~substantia nigra development,GO:0043065~positive regulation of apoptotic process,GO:0045892~negative regulation of transcription, DNA-templated,	GO:0005634~nucleus,GO:0005654~nucleoplasm,GO:0005737~cytoplasm,GO:0016580~Sin3 complex,GO:0070822~Sin3-type complex,	GO:0004407~histone deacetylase activity,GO:0005515~protein binding,GO:0019899~enzyme binding,GO:0042826~histone deacetylase binding,		Nuclear bodies (Supported) Cytosol (Approved)
ENSG00000204219	HGNC:11615	TCEA3	transcription elongation factor A3	GO:0006351~transcription, DNA-templated,GO:0006357~regulation of transcription from RNA polymerase II promoter,GO:0032784~regulation of DNA-templated transcription, elongation,	GO:0005634~nucleus,	GO:0003676~nucleic acid binding,GO:0003677~DNA binding,GO:0003746~translation elongation factor activity,GO:0008270~zinc ion binding,		Nucleoplasm; Vesicles (Approved)
ENSG00000182606	HGNC:29947	TRAK1	trafficking kinesin protein 1	GO:0006357~regulation of transcription from RNA polymerase II promoter,GO:0006493~protein O-linked glycosylation,GO:0006605~protein targeting,GO:0008333~endosome to lysosome transport,	GO:0005634~nucleus,GO:0005737~cytoplasm,GO:0005739~mitochondrion,GO:0005769~early endosome,	GO:0005515~protein binding,GO:0016740~transferase activity,GO:0050811~GABA receptor binding,		Endoplasmic reticulum; Nucleoplasm (Approved)
ENSG00000125945	HGNC:20814	ZNF436	zinc finger protein 436	GO:0006351~transcription, DNA-templated,GO:0006355~regulation of transcription, DNA-templated,	GO:0005654~nucleoplasm,GO:0005737~cytoplasm,	GO:0003676~nucleic acid binding,GO:0003677~DNA binding,GO:0003700~transcription factor activity, sequence-specific DNA binding,GO:0005515~protein binding,GO:0046872~metal ion binding,		Nucleoplasm (Supported) Cytosol (Approved)
ENSG00000198740	HGNC:29147	ZNF652	zinc finger protein 652	GO:0006351~transcription, DNA-templated,GO:0006355~regulation of transcription, DNA-templated,	GO:0005634~nucleus,	GO:0003676~nucleic acid binding,GO:0003677~DNA binding,GO:0005515~protein binding,GO:0046872~metal ion binding,		Nucleus (Approved)
